# Optimising biomarkers for accurate ependymoma diagnosis, prognostication and stratification within International Clinical Trials: A BIOMECA study

**DOI:** 10.1101/2022.11.24.22282659

**Authors:** Rebecca J. Chapman, David R. Ghasemi, Felipe Andreiuolo, Valentina Zschernack, Arnault Tauziede Espariat, Francesca Buttarelli, Felice Giangaspero, Jacques Grill, Christine Haberler, Simon M.L. Paine, Ian Scott, Thomas S. Jacques, Martin Sill, Stefan Pfister, John-Paul Kilday, Pierre Leblond, Maura Massimino, Hendrik Witt, Piergiorgio Modena, Pascale Varlet, Torsten Pietsch, Richard G. Grundy, Kristian W. Pajtler, Timothy A. Ritzmann

**Author notes:** **Corresponding author** Timothy Ritzmann, Children’s Brain Tumour Research Centre, Biodiscovery Institute, University of Nottingham, Nottingham, UK. On Behalf of the Biomarkers of Ependymoma in Childhood and Adolescence (BIOMECA) Consortium. These authors contributed equally to senior authorship (Kristian W. Pajtler, Timothy A. Ritzmann). **AUTHORSHIP** Experimental design: RJC, FA, FG, JG, CH, JPK, PB, MM, HW, PM, TP, PV, RGG, KWP, TAR Implementation: RJC, FA, FB, ATE, CH, PM, TP, PV, HW, SMLP, IS, TJ, TAR Data analysis: RJC, DRG, TAR, VZ, FA, SMLP, ATE, CH, PM, PV, MS Data interpretation: RJC, DRG, TAR, RGG, TP, KWP Manuscript preparation: RJC, TAR, DRG, RGG, TP, KWP.

## Abstract

**Background:** Accurate identification of brain tumour molecular subgroups is increasingly important. We aimed to establish the most accurate and reproducible ependymoma subgroup biomarker detection techniques, across 147 cases from International Society of Pediatric Oncology (SIOP) Ependymoma II trial participants, enrolled in the pan-European “Biomarkers of Ependymoma in Children and Adolescents (BIOMECA)” study.

**Methods:** Across six European BIOMECA laboratories we evaluated epigenetic profiling (DNA methylation array); immunohistochemistry (IHC) for nuclear p65-RELA, H3K27me3, and Tenascin-C; copy number analysis via FISH and MLPA (1q, *CDKN2A*), and MIP and DNA methylation array (genome-wide copy number evaluation); analysis of *ZFTA-* and *YAP1*-fusions by RT-PCR and sequencing, Nanostring and break-apart FISH.

**Results:** DNA Methylation profiling classified 65.3% (n=96/147) of cases as EPN-PFA and 15% (n=22/147) as ST-ZFTA fusion-positive. Immunohistochemical loss of H3K27me3 was a reproducible and accurate surrogate marker for EPN-PFA (sensitivity 99-100% across three centres). IHC for p65-RELA, FISH, and RNA-based analyses effectively identified *ZFTA-* and *YAP1-* fused supratentorial ependymomas. Detection of 1q gain using FISH exhibited only 57% inter-centre concordance and low sensitivity and specificity whilst MIP, MLPA and DNA methylation-based approaches demonstrated greater accuracy.

**Conclusions:** We confirm, in a prospective trial cohort, that H3K27me3 immunohistochemistry is a robust EPN-PFA biomarker. Tenascin-C should be abandoned as a PFA marker. DNA methylation and MIP arrays are effective tools for copy number analysis of 1q gain, 6q and *CDKN2A* loss whilst FISH is inadequate. Fusion detection was successful, but rare novel fusions need more extensive technologies. Finally, we propose test sets to guide future diagnostic approaches.

**Key points:** We evaluated and cross-validated ependymoma biomarkers in a large prospective clinical trial cohort.

Accurate biomarker evaluation is critical to the success of clinical trials and patient care.

We propose core and core^+^ biomarker test sets for future molecular stratification.

**Importance of the Study:** High-risk paediatric ependymoma has a poor prognosis and is devastating at relapse. Molecularly defined ependymoma types need to be accurately and reliably linked to biomarkers to predict clinical outcomes and design clinical trials. Here, we evaluated and cross-validated ependymoma biomarkers in a large prospective clinical trial cohort highlighting the importance of systematic evaluation of different methods. We provide evidence to guide test selection to support the molecular stratification of paediatric ependymoma and deliver insights into the rationalisation of biomarkers for use in resource-limited settings.
