## Supplemental Table 2 for "Optimising biomarkers for accurate ependymoma diagnosis, prognostication and stratification within International Clinical Trials: A BIOMECA study"

### Sheet: Suppl_Tbl_1
Study ID	Sentrix ID 1	Sentrix ID 2 (excluded)	genotype match (DKFZ MNP classifier)	Group Pred/Score 1	Group Pred/Score 2	Subtype Pred/Score 1	Subtype Pred/Score 2	Subclass Pred/Score 1	Subclass Pred/Score 2
101	202274990129_R05C01	202148010075_R04C01	202274990129_R05C01 /// 202148010075_R04C01	PFA ; 0,999971568263187	PFA ; 0,999990882499994	PFA2 ; 0,999963252283325	PFA2 ; 0,999988211591342	PFA2-a ; 0,999753345534981	PFA2-a ; 0,999942443426197
087	202274990129_R04C01	202148010075_R01C01	202274990129_R04C01 /// 202148010075_R01C01	PFA ; 0,999949243925284	PFA ; 0,999968490861772	PFA2 ; 0,999941483446444	PFA2 ; 0,999964345751285	PFA2-b ; 0,961213737273445	PFA2-b ; 0,92017868665437
079	202274990129_R03C01	202148010074_R08C01	202274990129_R03C01 /// 202148010074_R08C01	ST-ZFTA ; 0,999999999933656	ST-ZFTA ; 0,999999999983942	ST-ZFTA like ; 0,999999999922189	ST-ZFTA like ; 0,999999999982583	ST-ZFTA like, Cl 2 ; 0,999999999916594	ST-ZFTA like, Cl 2 ; 0,99999999998117
071	202274990129_R02C01	202148010074_R06C01	202274990129_R02C01 /// 202148010074_R06C01	PFA ; 0,999797946112334	PFA ; 0,999855422477731	PFA1 ; 0,999404863573236	PFA1 ; 0,999571536325183	PFA1-c ; 0,902176582131138	PFA1-c ; 0,7761846649022
059	202274990129_R01C01	202148010074_R01C01	202274990129_R01C01 /// 202148010074_R01C01	PFA ; 0,999984285496659	PFA ; 0,99999665556152	PFA1 ; 0,999979593361561	PFA1 ; 0,999995673740596	PFA1-b ; 0,999424962723629	PFA1-b ; 0,999721501985513
055	202274990127_R08C01	202148010073_R08C01	202274990127_R08C01 /// 202148010073_R08C01	PFA ; 0,999016706156423	PFA ; 0,999060829943637	PFA2 ; 0,998573381404329	PFA2 ; 0,998618514380475	PFA2-a ; 0,994394613598394	PFA2-a ; 0,995614977437821
002	202274990127_R07C01	202148010068_R01C01	202274990127_R07C01 /// 202148010068_R01C01	ST-ZFTA ; 0,999999999731935	ST-ZFTA ; 0,999999999998767	ST-ZFTA like ; 0,999999999655403	ST-ZFTA like ; 0,99999999999874	ST-ZFTA like, Cl 2 ; 0,999999999596145	ST-ZFTA like, Cl 2 ; 0,999999999998576
137	202274990129_R08C01	202148010076_R03C01	202274990129_R08C01 /// 202148010076_R03C01	ST-ZFTA ; 0,999998391434209	ST-ZFTA ; 0,999999568036594	ST-ZFTA ; 0,999955978238426	ST-ZFTA ; 0,999990689320998	ST-ZFTA ; 0,999955592651103	ST-ZFTA ; 0,999990633078686
135	202274990129_R07C01	202148010076_R02C01	202274990129_R07C01 /// 202148010076_R02C01	ST-ZFTA ; 0,999999915009647	ST-ZFTA ; 0,999999954130622	ST-ZFTA ; 0,99999957491045	ST-ZFTA ; 0,999999757426102	ST-ZFTA ; 0,999999537906865	ST-ZFTA ; 0,999999750126477
023/119	202148010069_R06C01	202274990129_R06C01	202148010069_R06C01 /// 202274990129_R06C01	PFA ; 0,999222329363107	PFA ; 0,998687547408339	PFA2 ; 0,998964366185947	PFA2 ; 0,998172762377299	PFA2-a ; 0,963114361788018	PFA2-a ; 0,920671542175298
41	201496850049_R06C01	202066270070_R08C01	201496850049_R06C01 /// 202066270070_R08C01	neuroepithelial tumor with PATZ1 fusion ; 0,482808963225882	neuroepithelial tumor with PATZ1 fusion ; 0,287622914098461
Suppl. Tbl. 2: Technical cross-over validation.
Ten cases were profiled independently by DNA methylation array at the two study centres (DKFZ/UCL) in order to ensure high comparability. All cross-over pairs were classified into the same molecular groups, subtypes and subclasses, with overall similar scores.
