## Supplemental Table 5 for "Optimising biomarkers for accurate ependymoma diagnosis, prognostication and stratification within International Clinical Trials: A BIOMECA study"

### Sheet: Suppl_Tbl_2A
CNV	Pred > 0,9 (n = 134)	ST-ZFTA (n = 22)	ST-YAP1 (n = 1)	PFA (n = 96)	PFB (n = 10)	SP-MPE (n = 3)	ST-PLAGL1 (n = 2)	Other (n = 10)
1q gain	19	4	0	14	1	0	0	1
6q loss	11	0	0	4	6	1	0	1
1q/6q co-occurence	2	0	0	2	0	0	0	0
CDKN2A loss	11	11	0	0	0	0	0	1
Chromothripsis Chr. 11	2	2	0	0	0	0	0	1
13q loss	5	1	0	0	2	2	0	0
22 loss	17	6	0	4	7	0	0	1
Suppl. Tbl. 5: Copy number variations according to molecular group in the BIOMECA cohort.

### Sheet: Suppl_Tbl_2B
CNV	Pred > 0,9 (n = 134)	ST-ZFTA (n = 22)	PFA (n = 96)	PFB (n = 10)
1q gain	0.141791	0.181818	0.145833	0.1
6q loss	0.0820896	0	0.0416667	0.6
1q/6q co-occurence	0.0149254	0	0.0208333	0
CDKN2A loss	0.0820896	0.5	0	0
Chromothripsis Chr. 11	0.0149254	0.0909091	0	0
13q loss	0.0373134	0.0454545	0	0.2
Chr. 22 loss	0.126866	0.272727	0.0416667	0.7
Suppl. Tbl. 2B: Relative frequencies of copy number variations per molecular group in the BIOMECA cohort.
