## Supplemental Table 6 for "Optimising biomarkers for accurate ependymoma diagnosis, prognostication and stratification within International Clinical Trials: A BIOMECA study"

### Sheet: Suppl_Tbl_3A
CNV	All (n = 66)	PFA-1a (n = 6)	PFA-1b (n = 6)	PFA-1c (n = 6)	PFA-1d (n = 2)	PFA-1e (n = 15)	PFA-1f (n =5)	PFA-2a (n = 16)	PFA-2b (n = 7)	PFA-2c (n = 3)
1q gain	10	0	0	3	0	1	0	4	2	0
6q loss	3	0	0	2	0	0	0	1	0	0
1q/6q co-occurence	1	0	0	1	0	0	0	0	0	0
Chr. 22 loss	4	0	0	2	1	0	1	0	0	0
Suppl. Tbl. 6: Copy number variations according to molecular subtype in the PFA group (n= 66).

### Sheet: Suppl_Tbl_3B
CNV	All (n = 66)	PFA-1a (n = 6)	PFA-1b (n = 6)	PFA-1c (n = 6)	PFA-1d (n = 2)	PFA-1e (n = 15)	PFA-1f (n =5)	PFA-2a (n = 16)	PFA-2b (n = 7)	PFA-2c (n = 3)
1q gain	0.151515	0	0	0.5	0	0.0666667	0	0.25	0.285714	0
6q loss	0.0454545	0	0	0.333333	0	0	0	0.0625	0	0
1q/6q co-occurence	0.0151515	0	0	0.166667	0	0	0	0	0	0
CDKN2A loss	0	0	0	0	0	0	0	0	0	0
Chromothripsis Chr. 11	0	0	0	0	0	0	0	0	0	0
13q loss	0	0	0	0	0	0	0	0	0	0
Chr. 22 loss	0.0606061	0	0	0.333333	0.5	0	0.2	0	0	0
Suppl. Tbl. 3B: Relative frequencies of copy number variations according to molecular subtype in the PFA group (n= 66).
